# Leukocyte telomere length in patients with multiple sclerosis and its association with clinical phenotypes

**DOI:** 10.1101/2020.11.17.20232975

**Authors:** Michael Hecker, Brit Fitzner, Kathrin Jäger, Jan Bühring, Margit Schwartz, Alexander Hartmann, Michael Walter, Uwe Klaus Zettl

**Affiliations:** Rostock University Medical Center, Department of Neurology, Division of Neuroimmunology, Gehlsheimer Str. 20, 18147 Rostock, Germany; Rostock University Medical Center, Institute for Clinical Chemistry and Laboratory Medicine, Ernst-Heydemann-Str. 6, 18057 Rostock, Germany; Charité – Universitätsmedizin Berlin, Institute of Laboratory Medicine, Clinical Chemistry and Pathobiochemistry, Augustenburger Platz 1, 13353 Berlin, Germany

**Author notes:** corresponding authors: Michael Hecker, Michael Walter.

**Keywords:** multiple sclerosis, telomere length, immunosenescence, aging, leukocytes

## Abstract

Aging is a significant factor influencing the course of multiple sclerosis (MS). Accelerated telomere attrition is an indicator of premature biological aging and a potential contributor to various chronic diseases, including neurological disorders. However, there is currently a lack of studies focusing on telomere lengths in patients with MS.

We measured the average leukocyte telomere length (LTL) in biobanked DNA samples of 40 relapsing-remitting MS patients (RRMS), 20 primary progressive MS patients (PPMS) and 60 healthy controls using a multiplex quantitative polymerase chain reaction method. Changes in LTL over a period of >10 years were evaluated in a subset of 10 patients. Association analyses of baseline LTL with the long-term clinical profiles of the patients were performed using inferential statistical tests and regression models adjusted for age and sex.

The cross-sectional analysis revealed that the RRMS group was characterized by a significantly shorter relative LTL, on average, as compared to the PPMS group and controls. Shorter telomeres at baseline were also associated with a higher conversion rate from RRMS to secondary progressive MS (SPMS) in the 10-year follow-up. The LTL decrease over time was similar in RRMS patients and PPMS patients in the longitudinal analysis.

Our data suggest a possible contributory role of accelerated telomere shortening in the pathobiology of MS. The interplay between disease-related immune system alterations, immunosenescence and telomere dynamics deserves further investigation. New insights into the mechanisms of disease might be obtained, e.g., by exploring the distribution of telomere lengths in specific blood cell populations.

**Research in context:** *Evidence before this study:* There is a growing research interest in the relationship between age and the pathophysiology and clinical presentation of multiple sclerosis (MS). Telomere shortening is a hallmark of biological aging. However, the role of telomeres in this chronic immune-mediated neurodegenerative disease has not yet been widely studied. Two research groups provided evidence that the telomeres of immune cells in the peripheral blood are shorter in patients with MS than in healthy subjects.

*Added value of this study:* We found that leukocytes from patients with relapsing-remitting MS (RRMS) are characterized by relatively short telomere lengths (TL). On average, we observed 18% shorter TL in the RRMS patient cohort (n=40) than in the age- and sex-matched healthy control cohort (n=60). We further analyzed the association of TL and long-term clinical outcomes. RRMS patients with shorter TL had a higher rate of converting to secondary progressive MS over a 10-year follow-up period.

*Implications of all the available evidence:* As we and others have shown, TL are generally shorter in MS patients and associated with disease progression, independent of age. These findings suggest a link between biological aging and the heterogeneous clinical course of MS patients. It currently remains unclear whether shortened telomeres in MS are a cause or a consequence of the pathophysiological processes. Further studies with larger patient cohorts and different cell populations will be needed to expand our knowledge of age-related disease mechanisms and the use of TL as a biomarker in MS.
