## Supplemental Table 1 for "Leukocyte telomere length in patients with multiple sclerosis and its association with clinical phenotypes"

### Sheet: Cross-sectional
Subject	T/S ratio (baseline samples) – run 1	T/S ratio (baseline samples) – run 2	T/S ratio (baseline samples) – run 3	T/S ratio (technical replicates) – run 1	T/S ratio (technical replicates) – run 2	T/S ratio (technical replicates) – run 3	Group	Age (in 5-year intervals)	Sex	BMI	Disease duration (years)	Relapses in previous year	EDSS at baseline	ARMSS	Previous use of DMT	Treatment	Time to first relapse (months)	Status (time to first relapse analysis)	Time to SPMS conversion (months)	Status (time to SPMS conversion analysis)	EDSS at year 1	EDSS at year 2	EDSS at year 3	EDSS at year 4	EDSS at year 5	EDSS at year 6	EDSS at year 7	EDSS at year 8	EDSS at year 9	EDSS at year 10
1	0.984104	0.845547	0.842299	0.985682	0.933118	0.96623	RRMS	46-50	Female	NA	3	0	1	1.03	No	Interferon-β-1b sc	120	Censored	120	Censored	1	1.5	1.5	1.5	1.5	3	2.5	2.5	2.5	3
2	0.981196	0.972967	1.03943	1.01655	0.986589	1.01314	RRMS	26-30	Male	NA	4	0	4	8.75	No	Interferon-β-1a sc	12	Event	33	Censored	4	4	NA	NA	NA	NA	NA	NA	NA	NA
3	0.845993	0.816261	0.823549	0.907602	0.920722	1.16978	RRMS	51-55	Female	24.1	6	0	4	4.85	No	Interferon-β-1a sc	10	Event	69	Event	4	4.5	4.5	4.5	4	4	4	5	6	5.5
4	0.566107	0.589364	0.634352	0.697932	0.753214	0.845526	RRMS	46-50	Male	NA	3	0	2.5	4.01	No	Interferon-β-1b sc	120	Censored	120	Censored	1.5	1.5	1.5	2	2	NA	2	2	2	2.5
5	1.03616	1.01225	1.0257	1.01762	1.01974	1.10501	RRMS	41-45	Male	NA	0	1	1.5	2.34	No	None	16	Event	120	Censored	1	2	2	2.5	2.5	2.5	2.5	2.5	2	2
6	0.571516	0.628589	0.760869	0.578103	0.62779	0.682774	RRMS	61-65	Female	33.7	6	0	5	4.07	No	Interferon-β-1a im	120	Censored	60	Event	5	5	5	4.5	5	4.5	7	6	6	6
7	0.737565	0.771158	0.743185	0.747542	0.802521	0.818751	RRMS	56-60	Female	25.8	27	0	4	4.11	No	Interferon-β-1a sc	1	Event	120	Censored	3.5	3.5	3.5	3.5	2.5	2	2	2	4	3.5
8	0.941716	0.947597	0.893052	0.960249	1.00569	0.938098	RRMS	26-30	Male	24.2	6	0	4.5	8.69	No	Glatiramer acetate	12	Event	88	Event	4	4	5	5	4	4	4.5	5	5.5	6
9	1.08861	1.11771	1.07476	1.067	1.13938	0.98201	RRMS	51-55	Female	26	3	0	4	5.14	No	Interferon-β-1b sc	120	Censored	120	Censored	3.5	4	4	3	3	4	4	4	NA	5.5
10	0.877791	0.875223	0.884698				RRMS	36-40	Male	20.6	11	0	4	7.27	No	Interferon-β-1a sc	23	Event	25	Event	3	3	4	3.5	3	4	4	4	4	4
11	0.716464	0.733862	0.812552				RRMS	46-50	Female	36.6	6	0	4	5.65	Yes	Interferon-β-1b sc	6	Event	120	Censored	4	4	4	3	3	3.5	3.5	3.5	3.5	3.5
12	0.801977	0.767492	0.75599				RRMS	46-50	Male	30	2	2	6	7.33	No	Interferon-β-1a sc	9	Event	20	Event	6	6	6	6	6	6.5	4	6.5	6	6
13	0.830276	0.931742	0.992256				RRMS	46-50	Male	26.1	7	0	7	8.85	No	Interferon-β-1b sc	95	Censored	61	Event	7	8	7.5	7.5	8.5	8.5	8	8	NA	NA
14	0.959591	0.945593	0.955486				RRMS	46-50	Female	26.7	3	0	1	1.16	Yes	Interferon-β-1a im	24	Event	120	Censored	1	3	3.5	4	NA	NA	5	5	NA	6
15	1.07716	1.02231	1.07175				RRMS	56-60	Male	NA	0	0	6.5	7.43	Yes	Glatiramer acetate	4	Event	10	Censored	NA	NA	NA	NA	NA	NA	NA	NA	NA	NA
16	0.653133	0.763647	0.645309				RRMS	46-50	Male	26.4	3	0	2	2.36	No	Interferon-β-1a sc	120	Censored	77	Event	1.5	3	1.5	1.5	0	3.5	3	3	3	3
17	1.05114	0.992861	1.10063				RRMS	21-25	Male	22.1	7	0	1.5	4.82	No	Interferon-β-1b sc	25	Event	120	Censored	1	2	1.5	1.5	1.5	1.5	1.5	1.5	1.5	NA
18	1.05044	1.1241	1.1346				RRMS	36-40	Female	NA	1	1	2	4.13	No	Interferon-β-1b sc	67	Event	87	Censored	3.5	2.5	3	2	2	4	2.5	NA	NA	NA
19	0.615167	0.583503	0.720207				RRMS	51-55	Male	26.6	7	0	1	0.68	No	None	120	Censored	120	Censored	1	1	1.5	1	1	1	1.5	2	2	2.5
20	1.10497	1.12279	1.34452				RRMS	46-50	Female	NA	2	0	4.5	5.92	No	Interferon-β-1a sc	109	Censored	109	Censored	4.5	4	4	4	4	4	4	NA	NA	NA
21	0.698725	0.673721	0.701067				RRMS	41-45	Male	NA	1	0	1	1.23	No	Interferon-β-1a sc	120	Censored	120	Censored	1	1	1	1.5	1.5	1.5	1	1	1	1
22	1.20164	1.19713	1.3921				RRMS	51-55	Male	25.6	9	1	2.5	2.7	No	Interferon-β-1b sc	17	Event	120	Censored	2.5	2.5	2.5	2.5	3.5	4	4	4	4	4
23	1.45127	0.789439	0.885847				RRMS	66-70	Female	24.4	26	0	1.5	0.47	No	Corticosteroid pulses	101	Censored	101	Censored	2	2	2.5	2.5	3.5	3.5	3.5	NA	NA	NA
24	0.635575	0.683206	0.747259				RRMS	51-55	Female	NA	3	0	2.5	3.11	No	Interferon-β-1b sc	99	Censored	99	Censored	4	4	4	5	5	5	4.5	NA	NA	NA
25	0.810675	0.863014	0.892969				RRMS	51-55	Female	35.3	0	1	1	0.78	No	Interferon-β-1b sc	5	Event	51	Censored	1	1	1	1	1	NA	NA	NA	NA	NA
26	1.12612	1.11805	1.435				RRMS	46-50	Male	26.1	3	0	2	2.36	No	Interferon-β-1b sc	120	Censored	120	Censored	2	2	1.5	2	2	2.5	2	2.5	2.5	3
27	0.990031	0.990428	0.991077				RRMS	51-55	Female	NA	17	0	1	0.68	No	None	47	Event	47	Censored	1	1	NA	NA	NA	NA	NA	NA	NA	NA
28	0.645662	0.705332	0.751954				RRMS	46-50	Female	40.9	3	0	4.5	6.28	No	Interferon-β-1b sc	120	Censored	19	Event	6	6.5	6.5	6	6	6.5	6.5	6	6	6.5
29	0.858568	0.901895	0.816714				RRMS	41-45	Male	22.1	0	0	NA	NA	No	None	45	Censored	45	Censored	3.5	4	5	6.5	NA	NA	NA	NA	NA	NA
30	0.967417	1.08726	1.00452				RRMS	46-50	Male	NA	21	0	3	4.64	No	Interferon-β-1b sc	92	Censored	92	Censored	3	3	3	3	3	3	3	NA	NA	NA
31	1.07235	1.03234	1.04667				RRMS	51-55	Male	27.1	9	2	NA	NA	No	Interferon-β-1a im	120	Censored	120	Censored	1	2	1.5	2	1.5	3	3	2	2	3
32	1.05171	1.05736	1.16092				RRMS	41-45	Male	NA	0	1	1	1.39	No	Interferon-β-1a im	120	Censored	120	Censored	1	1	1	1	1.5	1.5	2	2	2	NA
33	0.710832	0.17379	0.122972				RRMS	51-55	Female	27	3	0	1.5	1.27	No	Interferon-β-1b sc	120	Censored	119	Event	1.5	2	1.5	2	1.5	NA	2.5	3	3	3.5
34	0.815385	0.832042	0.81409				RRMS	46-50	Male	NA	2	0	3.5	5.01	No	Interferon-β-1b sc	78	Censored	78	Censored	4	3	3	2	2	2.5	NA	NA	NA	NA
35	0.96703	1.01874	1.05455				RRMS	56-60	Female	37.6	6	0	4	4.42	No	Interferon-β-1a sc	63	Event	119	Event	3	3	3	2.5	2.5	2	2	3	2.5	4
36	0.960584	0.932138	0.972354				RRMS	36-40	Female	25.2	5	0	1	2.08	No	Interferon-β-1b sc	67	Event	120	Censored	2	2	2	2	2	2.5	2.5	2.5	2.5	2.5
37	1.01591	0.945783	0.94851				RRMS	51-55	Female	19.3	19	2	2.5	3.11	No	Glatiramer acetate	53	Event	31	Event	2.5	4	4	4	5	4	4	4	4	5
38	0.885531	0.883566	1.06724				RRMS	41-45	Female	22.3	3	1	1	1.31	No	Interferon-β-1a sc	120	Censored	117	Event	1	1	1	1.5	1.5	1.5	1.5	1.5	1.5	3
39	1.15947	1.21589	1.37204				RRMS	26-30	Male	NA	0	1	5	9.12	No	Glatiramer acetate	1	Censored	1	Censored	NA	NA	NA	NA	NA	NA	NA	NA	NA	NA
40	0.961033	0.978725	1.09191				RRMS	61-65	Female	NA	6	0	2	1.04	No	None	28	Censored	28	Censored	2	2.5	2	NA	NA	NA	NA	NA	NA	NA
41	1.92684	1.91415	2.13881	1.99164	1.76935	1.95007	PPMS	26-30	Female	18.6	2	0	1.5	4.67	No	Corticosteroid pulses					NA	NA	NA	NA	NA	NA	NA	NA	NA	NA
42	0.897006	0.928124	0.948669	0.900001	0.888824	0.866923	PPMS	51-55	Female	NA	1	0	6	6.95	No	Corticosteroid pulses					NA	NA	NA	NA	NA	NA	NA	NA	NA	NA
43	1.04916	1.07492	1.23885	1.02079	1.03127	1.02396	PPMS	51-55	Female	34.2	3	0	6	6.86	No	Corticosteroid pulses					6	6.5	6.5	6.5	6.5	7	7	8	8	8
44	1.11144	1.14875	1.28441	1.02669	1.03441	1.19686	PPMS	36-40	Male	37.1	0	0	5.5	8.21	No	Corticosteroid pulses					6.5	6	6	NA	NA	NA	NA	NA	NA	NA
45	0.676594	0.819238	0.868208	0.791709	0.786139	0.804647	PPMS	36-40	Female	18.5	0	0	2	4.13	No	Interferon-β-1b sc					3	1.5	4	4	4	4	4	4	3.5	4
46	0.800019	0.896742	0.966416	0.801108	0.888108	0.775506	PPMS	61-65	Female	23.5	4	0	3.5	2.9	Yes	Corticosteroid pulses					3	4	2.5	5	4	3.5	4	5.5	4	4
47	0.943708	0.946473	0.960499				PPMS	41-45	Female	NA	0	0	NA	NA	No	Corticosteroid pulses					NA	NA	NA	NA	NA	NA	NA	NA	NA	NA
48	0.751511	0.813473	0.863751				PPMS	66-70	Female	25.5	0	0	3.5	2.05	No	Corticosteroid pulses					4	3	3	4	4	4	4	3.5	3.5	4.5
49	1.04524	1.01794	1.03864				PPMS	41-45	Male	25.4	0	0	4	6.39	No	None					4	4	4.5	3.5	NA	NA	NA	NA	NA	4
50	1.68911	1.38676	1.74465				PPMS	46-50	Male	30.4	13	0	7.5	9.27	Yes	Triamcinolone acetonide					8	8.5	NA	NA	NA	NA	NA	NA	NA	NA
51	0.964369	0.948701	0.9745				PPMS	46-50	Male	26.8	0	0	6	7.76	No	None					5	6.5	6.5	6.5	6.5	7	7	7	7	7
52	1.09962	1.069	1.13484				PPMS	31-35	Male	24.6	3	0	5.5	8.53	Yes	Corticosteroid pulses					6.5	6	6	6	6	6	4	4	4.5	6
53	0.723999	0.796611	0.688958				PPMS	61-65	Male	NA	12	NA	6.5	6.81	No	None					NA	NA	NA	NA	NA	NA	NA	NA	NA	NA
54	0.903832	0.985619	1.09802				PPMS	31-35	Male	21.2	0	0	3.5	7.66	No	Corticosteroid pulses					6.5	6.5	7	7.5	7	8	NA	NA	NA	NA
55	1.48314	1.66592	1.6552				PPMS	46-50	Female	23.2	0	0	4.5	6.56	No	None					6	5	6.5	6	6.5	6.5	6.5	6.5	6.5	NA
56	1.19092	1.29326	1.38916				PPMS	56-60	Male	NA	15	0	4	4.11	No	None					NA	NA	NA	NA	NA	NA	NA	NA	NA	NA
57	1.07863	1.17989	1.2706				PPMS	51-55	Female	22.7	3	0	4	4.68	No	Corticosteroid pulses					4	3	3	4	4	4	4	3.5	4.5	4.5
58	1.69519	1.73423	1.89908				PPMS	61-65	Male	21.8	1	0	6	5.32	No	Corticosteroid pulses					6	6	6	6.5	6.5	6.5	6.5	6.5	6.5	6.5
59	0.817888	0.849409	0.868285				PPMS	56-60	Male	27.5	3	0	5	5.1	Yes	Corticosteroid pulses					6.5	6.5	6	6	6	6.5	6.5	6	6	6
60	1.4345	1.42504	1.69716				PPMS	26-30	Female	25	0	0	5.5	8.95	Yes	Interferon-β-1a sc					NA	NA	NA	NA	NA	NA	NA	NA	NA	NA
61	0.681073	0.752328	0.938255	0.643629	0.738688	0.73772	Healthy	21-25	Female
62	1.05774	1.01758	1.23639	1.14259	1.15635	1.2578	Healthy	51-55	Male
63	1.01238	0.991255	1.07041	0.731799	0.847662	0.851925	Healthy	26-30	Male
64	1.34298	1.37122	1.46764	1.29003	1.30006	1.56627	Healthy	46-50	Female
65	0.978408	1.04085	1.07804	0.879422	1.33012	0.940864	Healthy	16-20	Female
66	0.927224	0.951224	0.956955	0.914871	1.03529	1.18632	Healthy	71-75	Male
67	0.727264	0.832311	0.927475	0.779771	0.846171	0.878054	Healthy	21-25	Female
68	0.758714	0.630385	0.876656	0.67055	0.677113	0.717746	Healthy	71-75	Female
69	0.720419	0.783407	0.936148	0.700816	0.734382	0.821031	Healthy	46-50	Male
70	1.05768	1.08865	1.01671	1.02806	1.07946	1.1404	Healthy	51-55	Male
71	1.00137	1.01388	0.944365	1.04165	1.02766	1.14517	Healthy	56-60	Male
72	0.741346	0.767795	0.665561	0.751585	0.771175	0.921212	Healthy	51-55	Female
73	1.06701	1.03205	1.02323	1.08246	1.02204	1.18867	Healthy	51-55	Female
74	0.603039	0.628185	0.611167	0.57527	0.689886	0.703691	Healthy	66-70	Male
75	1.09936	1.01891	1.12154	1.21971	1.14208	1.15877	Healthy	51-55	Female
76	0.858798	0.926286	0.965578				Healthy	46-50	Female
77	0.88051	0.908588	0.94667				Healthy	51-55	Female
78	1.30696	1.34653	1.341				Healthy	51-55	Female
79	1.62622	1.64136	1.69835				Healthy	21-25	Female
80	2.12583	0.965474	0.854576				Healthy	66-70	Female
81	1.30836	1.23373	1.41848				Healthy	46-50	Female
82	1.69843	1.78927	1.86725				Healthy	36-40	Male
83	0.71531	0.886317	0.956796				Healthy	16-20	Female
84	1.37332	1.40508	1.57557				Healthy	16-20	Female
85	1.40443	1.51693	1.66575				Healthy	51-55	Female
86	1.69653	1.65747	1.78698				Healthy	36-40	Male
87	1.16813	1.25976	1.30284				Healthy	71-75	Male
88	2.33805	2.13932	2.43601				Healthy	46-50	Female
89	1.03663	1.11963	1.09531				Healthy	51-55	Female
90	1.15918	1.16303	1.29374				Healthy	46-50	Male
91	0.961548	3.8456	0.188727				Healthy	51-55	Male
92	0.985846	0.562057	0.372898				Healthy	56-60	Female
93	0.716904	0.793812	0.999127				Healthy	51-55	Male
94	0.547529	0.578188	0.728685				Healthy	61-65	Male
95	0.919952	0.64234	0.18822				Healthy	41-45	Male
96	1.1986	1.16685	1.29964				Healthy	36-40	Female
97	1.27575	1.41749	1.69535				Healthy	16-20	Female
98	1.10984	1.06998	1.27539				Healthy	36-40	Male
99	1.50384	1.84226	1.93203				Healthy	51-55	Male
100	1.05515	1.13303	1.05406				Healthy	66-70	Male
101	1.80363	1.74088	1.75988				Healthy	41-45	Male
102	1.08784	1.13239	1.06285				Healthy	41-45	Female
103	0.782052	0.735852	0.681034				Healthy	71-75	Male
104	1.01382	1.00637	0.998917				Healthy	21-25	Male
105	0.744466	0.723016	0.878744				Healthy	71-75	Male
106	0.866982	0.831805	0.364861				Healthy	46-50	Male
107	1.15076	1.13705	1.32259				Healthy	51-55	Female
108	1.4561	1.46533	1.51965				Healthy	51-55	Male
109	1.10375	1.11414	1.18557				Healthy	46-50	Male
110	1.25635	1.32779	1.03244				Healthy	46-50	Male
111	0.864728	0.89201	0.883359				Healthy	21-25	Female
112	0.872422	0.866562	0.897549				Healthy	61-65	Female
113	0.913496	0.903466	0.966452				Healthy	56-60	Male
114	0.616682	0.70882	0.715692				Healthy	66-70	Female
115	1.085	1.08805	1.25821				Healthy	26-30	Male
116	1.03838	1.03036	1.48219				Healthy	41-45	Female
117	1.20343	1.27363	1.51107				Healthy	46-50	Male
118	1.09814	1.29949	1.30846				Healthy	41-45	Male
119	1.13382	1.20529	1.28793				Healthy	56-60	Female
120	0.698058	0.733396	0.762494				Healthy	56-60	Female

### Sheet: Longitudinal
Subject	T/S ratio (baseline) – run 1	T/S ratio (baseline) – run 2	T/S ratio (baseline) – run 3	T/S ratio (follow-up) – run 1	T/S ratio (follow-up) – run 2	T/S ratio (follow-up) – run 3	Follow-up time point (years after baseline)
8	1.03162	0.975544	0.953331	0.842012	0.800883	0.689024	15.6
10	1.00252	1.03082	0.913523	0.867685	0.735141	0.71217	15.2
12	0.907047	0.84757	0.737467	0.558693	0.723883	0.690777	15.4
28	0.681566	0.674535	0.634864	0.560321	0.63766	0.620883	15.7
31	0.991083	1.11417	1.06015	0.790418	0.786003	0.799093	12.1
35	1.13544	1.1542	1.05086	0.724186	0.71864	0.686102	15.3
46	0.686553	0.815185	0.852127	0.81313	0.726841	0.672795	13.6
48	0.804185	0.843461	0.837229	0.593039	0.596262	0.547128	11.4
49	0.957487	1.17097	1.04564	0.927477	0.970476	0.719632	15.5
52	1.20057	1.20456	1.12168	1.0548	1.0596	0.954402	14
